# Country-level Determinants of the Severity of the First Global Wave of the COVID-19 Pandemic: An Ecological Study

**DOI:** 10.1101/2020.05.13.20100677

**Authors:** Tiberiu A Pana, Sohinee Bhattacharya, David T Gamble, Zahra Pasdar, Weronika A Szlachetka, Jesus A Perdomo-Lampignano, Kai D Ewers, David J McLernon, Phyo K Myint

**Affiliations:** Institute of Applied Health Sciences, School of Medicine, Medical Sciences & Nutrition, University of Aberdeen, United Kingdom

## Abstract

**Objective:** We aimed to identify the country-level determinants of the severity of the first wave of the COVID-19 pandemic.

**Design:** An ecological study design of publicly available data was employed. Countries reporting >25 COVID-related deaths until 08/06/2020 were included. The outcome was log mean mortality rate from COVID-19, an estimate of the country-level daily increase in reported deaths during the ascending phase of the epidemic curve. Potential determinants assessed were most recently published demographic parameters (population and population density, percentage population living in urban areas, median age, average body mass index, smoking prevalence), Economic parameters (Gross Domestic Product per capita); environmental parameters: pollution levels, mean temperature (January-May)), co-morbidities (prevalence of diabetes, hypertension and cancer), health system parameters (WHO Health Index and hospital beds per 10,000 population); international arrivals, the stringency index, as a measure of country-level response to COVID-19, BCG vaccination coverage, UV radiation exposure and testing capacity. Multivariable linear regression was used to analyse the data.

**Primary Outcome:** Country-level mean mortality rate: the mean slope of the COVID-19 mortality curve during its ascending phase.

**Participants:** Thirty-seven countries were included: Algeria, Argentina, Austria, Belgium, Brazil, Canada, Chile, Colombia, the Dominican Republic, Ecuador, Egypt, Finland, France, Germany, Hungary, India, Indonesia, Ireland, Italy, Japan, Mexico, the Netherlands, Peru, the Philippines, Poland, Portugal, Romania, the Russian Federation, Saudi Arabia, South Africa, Spain, Sweden, Switzerland, Turkey, Ukraine, the United Kingdom and the United States.

**Results:** Of all country-level predictors included in the multivariable model, total number of international arrivals (beta 0.033 (95% Confidence Interval 0.012,0.054)) and BCG vaccination coverage (−0.018 (−0.034,-0.002)), were significantly associated with the mean death rate.

**Conclusions:** International travel was directly associated with the mortality slope and thus potentially the spread of COVID-19. Very early restrictions on international travel should be considered to control COVID outbreak and prevent related deaths.

**ARTICLE SUMMARY:** *Strengths and limitations:*

- A comparable and relevant outcome variable quantifying country-level increases in the COVID-19 death rate was derived which is largely independent of different testing policies adopted by each country
- Our multivariable regression models accounted for public health and economic measures which were adopted by each country in response to the COVID-19 pandemic by adjusting for the Stringency Index
- The main limitation of the study stems from the ecological study design which does not allow for conclusions to be drawn for individual COVID-19 patients
- Only countries that had reported at least 25 daily deaths over the analysed period were included, which reduced our sample and consequently the power.
