## Supplementary File 1 for "Country-level Determinants of the Severity of the First Global Wave of the COVID-19 Pandemic: An Ecological Study"

### Sheet: Sheet1
Country Name	Country ISO3	Mean Mortality Rate (daily increase in deaths) [up to 08/06/20]	Log Mean Mortality Rate (daily increase in deaths) [up to 08/06/20]	Population (millions) [2018]	Log Population (millions) [2018]	Median age	% population aged 65 and older	Pollution levels	Mean Temperature (January-May) [2010-2016]	International Arrivals (millions) [2018]	Population Density	Diabetes prevalence (% of population ages 20 to 79) [2019]	Prevalence - Neoplasms - Sex: Both - Age: Age-standardized (Percent) (%) [2017]	Median BMI	Prevalent Hypertension (%)	Smoking prevalence, 2016 total (ages 15+)	Hospital beds (per 10, 000 pop)	WHO health index	Population living in urban areas (%)	GDP per capita, PPP (current international 10,000$) [2018]	Total COVID-19 tests per 1000 population (23/01/2020-08/06/2020)	Mean % of BCG vaccination coverage among 1 year old children (1980-2019)	Country-level average daily ambient ultraviolet radiation (UVR) level - 2004	Stringency Index Total
Argentina	ARG	0.254454	-1.36864	44.4945	3.79537	31.532	11.198	11.8	17.0831	6.942	16.5148	5.9	1.17687	27.7	22.6	21.8	50	0.722	91	2.06106	4.453	93.7	3476	93.4811
Austria	AUT	0.703051	-0.352326	8.84704	2.18008	43.483	19.202	12.4	3.60227	30.816	109.289	6.6	2.22831	25.6	21	29.6	76	0.959	65.9	5.54547	54.934	22.5	1888	85.19
Belgium	BEL	7.86198	2.06204	11.4221	2.43555	41.928	18.571	12.9	7.19805	9.119	382.748	4.6	2.12997	26.1	17.5	28.2	62	0.915	97.6	5.1408	85.212	0	1645	74.0734
Brazil	BRA	13.0898	2.57184	209.469	5.34458	33.481	8.552	11.5	25.9443	6.621	25.4314	10.4	0.775327	26.6	23.3	13.9	22	0.573	84.3	1.60964		88.55	4552	76.7325
Canada	CAN	3.26715	1.18392	37.0589	3.61251	41.124	16.984	6.5	-13.537	21.134	4.15045	7.6	4.62973	26.9	13.2	14.3	27	0.881	80.9	4.81303	51.14	0	1887	71.6502
Switzerland	CHE	1.5984	0.469003	8.51654	2.14201	43.053	18.436	10.2	3.19952	10.362	219.016	5.7	2.11095	25.2	18	25.7	47	0.916	73.7	6.80609	49.728	0	2158	73.2489
Chile	CHL	0.220119	-1.51359	18.7292	2.93008	35.339	11.087	21	10.4436	5.723	25.71	8.6	1.23779	28	20.9	37.8	22	0.87	88.6	2.52225	37.706	95.9	3982	73.15
Colombia	COL	0.417603	-0.873225	49.6487	3.90497	31.307	7.646	15.2	25.3641	3.904	45.8611	7.4	0.875954	26.2	19.2	9	15	0.91	75	1.50129	8.184	86.6	5385	87.035
Germany	DEU	6.57916	1.88391	82.9279	4.41797	45.744	21.453	11.7	5.82488	38.881	240.372	10.4	2.39848	26.6	19.9	30.6	83	0.902	74.3	5.30745		0	1812	68.2533
Dominican Republic (the)	DOM	0.279192	-1.27586	10.6272	2.36341	28.002	6.981	12.9	23.6596	6.569	224.501	8.6	0.753248	26.5	21.5	13.7	16	0.789	73.8	1.77482	9.043	80.975	4880	89.81
Algeria	DZA	0.874737	-0.133832	42.2284	3.74309	28.521	6.211	35.2	19.7369	2.657	18.4113	6.7	0.581717	25.5	25.1	15.6	19	0.701	67.5	1.54818		84.65	3253	77.6332
Ecuador	ECU	0.805741	-0.215994	17.0844	2.83816	27.93	7.104	14.9	22.1827	2.535	71.0383	5.5	0.69383	27.3	17.9	7.1	15	0.619	62.7	1.17344	4.579	93.95	4929	93.52
Egypt	EGY	0.50198	-0.689195	98.4236	4.58928	24.606	5.159	79.3	20.2582	11.196	102.802	17.2	0.543731	29.6	25	25.2	16	0.752	43	1.24123		88.225	4202	83.8279
Spain	ESP	29.2336	3.37532	46.7237	3.84425	44.858	19.436	9.5	10.045	82.773	93.7345	6.9	2.11985	25.9	19.2	29.3	30	0.972	78.4	3.97154		0	2705	70.9544
Finland	FIN	0.258885	-1.35137	5.51805	1.70802	43.128	21.228	5.9	-2.86734	3.224	18.2326	5.6	2.35304	25.9	19.4	20.4	44	0.881	83.6	4.84169	38.309	64	1494	59.0979
France	FRA	22.1252	3.09672	66.9872	4.2045	42.338	19.718	11.6	8.09605	89.322	119.209	4.8	2.09177	25	22	32.7	65	0.994	78.3	4.53424		56.825	1907	74.4484
United Kingdom of Great Britain and Northern Ireland (the)	GBR	24.0478	3.18004	66.489	4.19704	40.467	18.517	10.5	6.20517	36.316	280.602	3.9	2.79116	27.1	15.2	22.3	28	0.925	81.3	4.59736	59.799	0	1576	56.7089
Hungary	HUN	0.375262	-0.980132	9.76878	2.27919	43.336	18.577	15.6	7.35273	17.552	106.709	6.9	1.74293	27.3	30	30.6	70	0.743	68.9	3.11025	21.792	99	1932	75.3814
Indonesia	IDN	0.716477	-0.333409	267.663	5.58973	29.744	5.319	15.6	26.4933	15.81	150.987	6.3	0.426836	23.1	23.8	39.4	12	0.66	49.9	1.30796	1.003	79.05	5220	68.06
India	IND	3.47604	1.24589	1352.62	7.2098	28.426	5.989	65.2	24.0555	17.423	464.149	10.4	0.312306	21.8	25.8	11.5	7	0.617	30.9	0.776288	3.46	63.475	4514	89.4944
Ireland	IRL	1.5811	0.458122	4.85351	1.5797	38.246	13.928	8.3	7.05847	10.926	71.6765	3.2	2.35453	27.5	19.7	24.3	28	0.924	61.8	8.32034	74.011	58.225	1509	88.4271
Italy	ITA	18.7867	2.93315	60.4313	4.10151	47.288	23.021	15.3	8.77652	61.5672	205.555	5	2.27711	25.6	21.2	23.7	34	0.991	68.3	4.18304	70.518	0	2444	82.6058
Japan	JPN	0.47688	-0.740489	126.529	4.84047	48.358	27.049	11.4	5.50376	31.192	346.934	5.6	2.98519	22.7	17.6	22.1	134	0.957	90.5	4.27975	2.376	59.25	2521	44.4897
Mexico	MEX	7.14573	1.96652	126.191	4.83779	29.171	6.857	20.1	19.659	41.313	66.3251	13.5	0.894715	28	19.7	14	15	0.755	77.8	1.98446	2.888	85.025	4974	81.5682
Netherlands (the)	NLD	5.40497	1.68732	17.231	2.84671	43.314	18.779	12.1	6.94447	18.78	508.152	5.4	2.81855	25.6	18.7	25.8	47	0.928	87.1	5.63289		0	1662	73.7304
Peru	PER	2.04847	0.717095	31.9893	3.4654	30.984	7.151	24.3	20.217	4.419	25.7593	6.6	0.655926	26.7	13.7	4.8	16	0.547	76.9	1.44181	6.087	84.175	5906	93.7578
Philippines (the)	PHL	0.457064	-0.782932	106.652	4.66957	25.687	4.803	18.4	25.9393	7.168	367.512	7.1	0.593539	23.2	22.6	24.3	5	0.755	45.3	0.895109	3.805	85.075	4928	96.2688
Poland	POL	0.789834	-0.235932	37.9785	3.63702	41.678	16.763	20.5	4.84865	19.622	123.589	6.1	1.63521	26.7	28.7	28	65	0.793	60.9	3.13366	25.724	94.3	1749	78.2869
Portugal	PRT	1.02936	0.028933	10.2818	2.33037	46.158	21.502	7.9	12.1746	16.186	111.33	9.8	1.76148	25.6	24.4	22.7	34	0.945	60.6	3.34154	94.2	75.25	2585	83.4011
Romania	ROU	0.599669	-0.511377	19.4739	2.96908	43.171	17.85	14.3	5.88829	11.72	83.5803	6.9	1.63306	26.9	30	29.7	63	0.645	53.8	2.82064	26.309	82.625	2071	85.5575
Russian Federation (the)	RUS	2.52082	0.924583	144.478	4.97313	39.586	14.178	13.7	-12.5472	24.551	8.91101	6.1	1.75444	26.2	27.2	39.3	82	0.544	73.7	2.75881	90.826	66.425	1795	82.5988
Saudi Arabia	SAU	0.476594	-0.741089	33.6999	3.5175	31.797	3.295	78.4	22.6789	15.334	16.1948	15.8	0.908721	28.5	23.3	15.6	27	0.894	82.1	5.53357	29.844	89.075	5384	88.2216
Sweden	SWE	2.58514	0.949781	10.1832	2.32074	41.078	19.985	5.9	-2.28346	7.44	24.612	4.8	2.43387	26	19.3	18.8	26	0.908	85.1	5.32089		17.225	1587	36.8523
Turkey	TUR	3.48435	1.24828	82.3197	4.41061	31.549	8.153	42	7.34025	45.768	109.584	11.1	0.952469	27.9	20.3	27.2	27	0.734	70.7	2.80689	28.195	86	2924	75.0847
Ukraine	UKR	0.306721	-1.18182	44.6225	3.79824	41.178	16.462	18.3	4.76589	14.104	75.4915	6.1	1.6022	26.6	27.1	28.9	88	0.708	68.7	0.924946	9.857	62.8	1843	92.2046
United States of America (the)	USA	43.7363	3.77818	327.167	5.79047	38.308	15.413	7.4	2.79325	79.7459	36.1854	10.8	5.42441	28.9	12.9	21.8	29	0.838	80.8	6.27946	70.074	0	2736	58.5212
South Africa	ZAF	0.836881	-0.178074	57.7796	4.05664	27.621	5.344	23.6	20.8572	10.472	48.8906	12.7	0.55627	27.3	26.9	20.3	28	0.319	62.2	1.36869	15.901	74.05	4111	85
